# Genetic insights into ossification of the posterior longitudinal ligament of the spine

**DOI:** 10.1101/2022.06.16.22276152

**Authors:** Yoshinao Koike, Masahiko Takahata, Masahiro Nakajima, Nao Otomo, Hiroyuki Suetsugu, Xiaoxi Liu, Tsutomu Endo, Shiro Imagama, Kazuyoshi Kobayashi, Takashi Kaito, Satoshi Kato, Yoshiharu Kawaguchi, Masahiro Kanayama, Hiroaki Sakai, Takashi Tsuji, Takeshi Miyamoto, Hiroyuki Inose, Toshitaka Yoshii, Masafumi Kashii, Hiroaki Nakashima, Kei Ando, Yuki Taniguchi, Kazuhiro Takeuchi, Shuji Ito, Kohei Tomizuka, Keiko Hikino, Yusuke Iwasaki, Yoichiro Kamatani, Shingo Maeda, Hideaki Nakajima, Kanji Mori, Atsushi Seichi, Shunsuke Fujibayashi, Tsukasa Kanchiku, Kei Watanabe, Toshihiro Tanaka, Kazunobu Kida, Sho Kobayashi, Masahito Takahashi, Kei Yamada, Hiroshi Takuwa, Hsing-Fang Lu, Shumpei Niida, Kouichi Ozaki, Yukihide Momozawa, Genetic Study Group of Investigation Committee on Ossification of the Spinal Ligaments, Masashi Yamazaki, Atsushi Okawa, Morio Matsumoto, Norimasa Iwasaki, Chikashi Terao, Shiro Ikegawa

## Abstract

**Background:** Ossification of the posterior longitudinal ligament of the spine (OPLL) is an intractable disease, leading to severe neurological deficits. Its etiology and pathogenesis are mostly unknown. The relationship between OPLL and comorbidities, especially type 2 diabetes (T2D) and body mass index (BMI), has been the focus of attention; however, no trait has been proven to have a causal relationship.

**Methods:** To clarify the etiology and pathogenesis of OPLL, we conducted a meta-analysis of genome-wide association studies (GAWSs) using 22,016 Japanese individuals. We classified OPLL into cervical, thoracic and the other types, and conducted GWAS sub-analyses. We conducted a gene-based association analysis and a transcriptome-wide Mendelian randomization approach to identify other potential causal genes. To investigate cell groups related to OPLL, we conducted cell type group enrichment analysis. To identify traits with a causal effect on OPLL, we evaluated the genetic correlation with 99 complex traits and then performed mendelian randomization (MR) analyses. Finally, we generated polygenic risk score (PRS) to investigate the genetic impact of the causal trait on OPLL subtypes.

**Results:** A GWAS meta-analysis identified 14 significant loci, including eight novel loci. GWAS sub-analyses identified subtype-specific signals. A Gene-based association analysis and a transcriptome-wide Mendelian randomization approach identified five and three potential causal genes, respectively. These loci/genes contained bone metabolism-related genes. Cell type group enrichment analysis observed significant enrichment of the polygenic signals in the active enhancers of the connective/bone cell group, especially H3K27ac in chondrogenic differentiation cells. Genetic correlations showed positive correlation with T2D and BMI and negative correlation with cerebral aneurysm and osteoporosis. MR analyses demonstrated a significant causal effect of increased BMI and high bone mineral density (BMD) on OPLL, but not of T2D, indicating that high BMI confounded the T2D correlation. A PRS for BMI demonstrated that the effect of BMI was particularly strong in thoracic OPLL.

**Conclusion:** We identified multiple causative genes involved in bone metabolism that are candidates for future therapeutic targets. By MR analyses, we showed for the first time a causal relationship between the common metabolic conditions (high BMI and BMD) and OPLL. We successfully linked intervenable traits to OPLL.
