## Supplementary Data for "Genetic insights into ossification of the posterior longitudinal ligament of the spine"

### Sheet: Sheet1
The ethics committees of the participating institutions
Ethics Committee of RIKEN Centers for Integrative Medical Sciences
Ethics Committee of Hokkaido University
Ethics Committee of Keio University School of Medicine
Ethics Committee of Nagoya University
Ethics Committee of Osaka University
Ethics Committee of Kanazawa University
Ethics Committee of the University of Toyama
Ethics Committee of Hakodate Central General Hospital
Ethics Committee of Spinal Injuries Center
Ethics Committee of Tokyo Medical and Dental University
Ethics Committee of the University of Tokyo
Ethics Committee of National Okayama Medical Center
Ethics Committee of Kagoshima University
Ethics Committee of the University of Fukui
Ethics Committee of Shiga University of Medical Science
Ethics Committee of Jichi Medical University
Ethics Committee of Kyoto University
Ethics Committee of Yamaguchi University
Ethics Committee of Niigata University
Ethics Committee of Hirosaki University
Ethics Committee of Kochi Medical School
Ethics Committee of Hamamatsu University School of Medicine
Ethics Committee of Kyorin University School of Medicine
Ethics Committee of Kurume University School of Medicine
Ethics Committee of National Center for Geriatrics and Gerontology
